# Acceptability and feasibility of tests for infection, serological testing and photography to define need for interventions against trachoma

**DOI:** 10.1101/2024.01.29.24301764

**Authors:** Kristen K Renneker, Tara B Mtuy, George Kabona, Stephen Gabriel Mbwambo, Patrick Mosha, Jeremiah Mepukori Mollel, PJ Hooper, Paul M Emerson, T. Deirdre Hollingsworth, Robert Butcher, Anthony W Solomon, Emma M Harding-Esch

## Abstract

**Background:** Trachoma causes blindness due to repeated conjunctival infection by *Chlamydia trachomatis* (*Ct*). Transmission intensity is estimated, for programmatic decision-making, by prevalence of the clinical sign trachomatous inflammation—follicular (TF) in children aged 1–9 years. Research into complementary indicators to field-graded TF includes work on conjunctival photography, tests for ocular *Ct* infection, and serology. The perceived acceptability and feasibility of these indicators among a variety of stakeholders is unknown.

**Methodology:** Focus group discussions (FGDs) with community members and in-depth interviews (IDIs) with public health practitioners in Tanzania were conducted. FGDs explored themes including participants’ experience with, and thoughts about, different diagnostic approaches. The framework method for content analysis was used. IDIs yielded lists of perceived strengths of, and barriers to, implementation for programmatic use of each indicator. These were used to form an online quantitative survey on complementary indicators distributed to global stakeholders via meetings, mailing lists, and social media posts.

**Results:** Sixteen FGDs and 11 IDIs were conducted in October–November 2022. In general, all proposed sample methods were deemed acceptable by community members. Common themes included not wanting undue discomfort and a preference for tests perceived as accurate. Health workers noted the importance of community education for some sample types. The online survey was conducted in April–May 2023 with 98 starting the questionnaire and 81 completing it. Regarding barriers to implementing diagnostics, the highest agreement items related to feasibility, rather than acceptability. No evidence of significant differences was found in responses pertaining to community acceptability based on participant characteristics.

**Conclusions:** All of the indicators included were generally deemed acceptable by all stakeholders in Tanzania, although community education around the benefits and risks of different sample types, as well as addressing issues around feasibility, will be key to successful, sustainable integration of these indicators into trachoma programs.

**Author Summary:** Trachoma is a disease that causes blindness through conjunctival infection with the bacterium *Chlamydia trachomatis*. Trachoma is targeted for global elimination by 2030. To know whether population-level interventions are required, we must know how intensely conjunctival *C. trachomatis* is being transmitted in a population. The current proxy recommended by the World Health Organization is prevalence of a clinical sign of active (inflammatory) trachoma: trachomatous inflammation—follicular. However, this indicator has several drawbacks. Policy-makers are considering the utility of a number of complementary indicators, including conjunctival photography and tests for infection and serology.

We sought the opinions of different stakeholders to determine the acceptability and feasibility of complementary indicators for use in trachoma programs. In Tanzania, we undertook focus group discussions with community members and in-depth interviews with public health practitioners. We also conducted an online survey of global stakeholders. We found that all the proposed test types were acceptable to stakeholders in Tanzania; common themes included not wanting undue discomfort and a preference for test types perceived to be accurate. Community education and building trust was deemed critical. From the online survey, the most agreed-upon barriers to implementation of each method were related to concerns about feasibility, rather than acceptability.
