## Supplementary material for "Acceptability and feasibility of tests for infection, serological testing and photography to define need for interventions against trachoma": S3 - SHS Questionnaire

### Sheet: Sheet1
Variable	Q#	Question	Type/Options	Logic
lang	1	Select language/Choisir la langue/Seleccionar idioma	Select one: 1 - English 2 - French 3 - Spanish 4 - Portuguese	Show chosen language for remainder of survey
consent	2	Do you consent to take part in this survey?	Select one: 1 - Yes 2 - No	If no, end survey
org	3a	What is the role of your organization?	Select one: 1 - Government 2 - Non-Governmental Organization 3 - University or research 8 - Other	If other, go to 3b
	3b	If other, please enter.	free text
role	3c	How would you primarily describe your role?	Select one 1 - Academic/Research 2 - Programmatic/ Implementation 8 - Other	If other, go to 3d
	3d	If other, please enter.	free text
location	4	In which country do you primarily conduct your work related to trachoma?	free text
	5	In clinical field-grading of TF, a field grader everts the eyelid of a patient and counts the number of follicles. If there are 5 or more follicles, the patient is considered to be positive for TF. Rate your agreement for the following barriers related to the use of clinical field-grading of TF for trachoma surveillance.
TF_barrier1	5a	Barrier 1	Select one: 1 - Strongly Agree 2 - Agree 3 - Neither agree nor disagree 4 - Disagree 5 - Strongly disagree
TF_barrier2	5b	Barrier 2	Select one: 1 - Strongly Agree 2 - Agree 3 - Neither agree nor disagree 4 - Disagree 5 - Strongly disagree
TF_barrier3	5c	Barrier 3	Select one: 1 - Strongly Agree 2 - Agree 3 - Neither agree nor disagree 4 - Disagree 5 - Strongly disagree
TF_barrier_other	5d	Are there any other barriers you think would affect the implementation of clinical field-grading of TF for trachoma surveillance? Please enter them below.	free text
TF_gap_exists	6	Do you believe there are key knowledge gaps preventing or hampering the use of clinical field-grading of TF for trachoma surveillance?	Select one: 1 - Yes 2 - No	If no, skip to 7
TF_gap_text	6a	Please describe	free text
	7	In conjunctival photography, trained personnel evert the eyelid of a patient and a photograph is taken of the eyelid. That photo is graded by an offsite grader. Rate your agreement for the following barriers related to the use of conjunctival photography for trachoma surveillance.
photo_barrier1	7a	Barrier 1	Select one: 1 - Strongly Agree 2 - Agree 3 - Neither agree nor disagree 4 - Disagree 5 - Strongly disagree
photo_barrier2	7b	Barrier 2	Select one: 1 - Strongly Agree 2 - Agree 3 - Neither agree nor disagree 4 - Disagree 5 - Strongly disagree
photo_barrier3	7c	Barrier 3	Select one: 1 - Strongly Agree 2 - Agree 3 - Neither agree nor disagree 4 - Disagree 5 - Strongly disagree
photo_barrier_other	7d	Are there any other barriers you think would affect the implementation of conjunctival photography for trachoma surveillance? Please enter them below.	free text
photo_gap_exists	8	Do you believe there are key knowledge gaps preventing or hampering the use of conjunctival photography for trachoma surveillance?	Select one: 1 - Yes 2 - No	If no, skip to 9
photo_gap_text	8a	Please describe	free text
	9	In infection testing, trained personnel evert the eyelid of a patient and pass a cotton swab over the conjunctiva. That eye swab is taken to a lab and tested for DNA that indicates a current infection with Chlamydia trachomatis. Rate your agreement for the following barriers related to the use of infection testing for trachoma surveillance.
infection_barrier1	9a	Barrier 1	Select one: 1 - Strongly Agree 2 - Agree 3 - Neither agree nor disagree 4 - Disagree 5 - Strongly disagree
infection_barrier2	9b	Barrier 2	Select one: 1 - Strongly Agree 2 - Agree 3 - Neither agree nor disagree 4 - Disagree 5 - Strongly disagree
infection_barrier3	9c	Barrier 3	Select one: 1 - Strongly Agree 2 - Agree 3 - Neither agree nor disagree 4 - Disagree 5 - Strongly disagree
infection_barrier_other	9d	Are there any other barriers you think would affect the implementation of infection testing for trachoma surveillance? Please enter them below.	free text
infection_gap_exists	10	Do you believe there are key knowledge gaps preventing or hampering the use of infection testing for trachoma surveillance?	Select one: 1 - Yes 2 - No	If no, skip to 11
infection_gap_text	10a	Please describe	free text
	11	In serological testing for trachoma, a patient's blood is collected onto filter paper. The filter paper is taken to a lab and analyzed for serological markers that signify previous exposure Chlamydia trachomatis. Rate your agreement for the following barriers related to the use of serology for trachoma surveillance.
sero_barrier1	11a	Barrier 1	Select one: 1 - Strongly Agree 2 - Agree 3 - Neither agree nor disagree 4 - Disagree 5 - Strongly disagree
sero_barrier2	11b	Barrier 2	Select one: 1 - Strongly Agree 2 - Agree 3 - Neither agree nor disagree 4 - Disagree 5 - Strongly disagree
sero_barrier3	11c	Barrier 3	Select one: 1 - Strongly Agree 2 - Agree 3 - Neither agree nor disagree 4 - Disagree 5 - Strongly disagree
sero_barrier_other	11d	Are there any other barriers you think would affect the implementation of serology for trachoma surveillance? Please enter them below.	free text
sero_gap_exists	12	Do you believe there are key knowledge gaps preventing or hampering the use of serology for trachoma surveillance?	Select one: 1 - Yes 2 - No	If no, skip to end
sero_gap_text	12a	Please describe	free text
	13	Thank you for taking part in this survey!
