## Supplementary material for "Acceptability and feasibility of tests for infection, serological testing and photography to define need for interventions against trachoma": S4 - Framework Matrix

### Sheet: Summaries
	TF advantages summary	TF disadvantages summary	Photo advantages summary	Photo disadvantages summary	Swab advantages summary	Swab disadvantages summary	Blood advantages summary	Blood disadvantages summary	U : test ranking	V : education	W : Not getting examined or getting results	X : Trachoma a problem	Y : Trust in authority	Z : testing in low prevalence scenario
1 : FGD 13 TF status = TF>=5% Gender = Men	None given	None given	Harmless if done by an expert Accurate	Side effects: harm from light	Can catch disease early Can id trachoma vs. other eye diseases Easy Will get results (community, level of disease) More accurate than TF grading Directly touch disease, more accurate Takes out disease	Disturbs the eye May harm the eye Can scratch eye and leave behind a wound	Can diagnose other diseases Harmless Does not involve touching the eye Safe Results will be quick	Only tests for trachoma Shared needles could cause disease transmission Results may take a long time or not be shared at all Results may be mixed between participants	Which of these methods would you prefer, and why? Participant # 1: Blood spot, because blood carries everything Participant # 6: The blood spot and eye swabbing. Participant # 7: I also prefer blood spot and eye swabbing. The swabbing takes out the disease altogether Participant # 5: I prefer the eye swabbing and conjuctivall photography. Participant # 9: I like blood spot, conjuctivall photograp…	This new initiative has increased community involvement because they first gave education in the villages and sub-villages. Participant # 9: I recommend this activity to be done widely and education to be given especially by the trained locals. Because it easier for people to understand when taught by people from the same community. I like it very much when our own educated young people take part…	Participant # 7: It has no disadvantage when done. The disadvantage is if it is done and test results take long to be shared or if they are not shared at all.	I have been suffering with eye disease for long. we still have many people getting trachoma. people will continue suffering. Participant # 7: People are suffering from eye diseases, a lot. Participant # 8: This disease is very big; many people are becoming blind. we are really suffering Participant # 3: I would agree because trachoma is a big problem. Participant # 8: There are so many eye diseas…	Unnumbered participant: The flash of light during photography may have effect to the eye, but if done by an expert; it may harmless. Regarding the test methods, they are all approved by the government and they should be safe.
10 : FGD 11 TF status = TF<5% Gender = Men	Direct exam/accurate Leads to treatment (self) Accurate Can find disease in early stages Lowers level of infection (community) Get results on the spot Can find out if you need surgery (advanced disease)	Results not accurate Not advanced enough Fear of eyes being flipped (pain, damage to eye) Scared to get surgery (know results?)	Professional method Will get results quickly Accurate Will get results (self) Direct exam of eye High tech/modern Saves money Can be examined by people in other countries Will get treatment (self)	Results may take a long time (self) Smartphones may not be sufficient, as good as loupes Photo not accurate/able to identify problem Need phone to receive results Less accurate than lab-based methods	Accurate Will get results Approved/legitimate Lab tests more accurate Sample taken directly from eye	Swab may dry before reaching lab Eye is very sensitive Painful Cotton may be left in the eye Results will take a long time	Professional Familiar Accurate Can detect diseases that cannot be seen easily Can diagnose other diseases Will get results (self) More accurate than non-lab based tests	You may have an infection in your finger (?) Results may take a long time (self)	P1: I recommend this process of taking blood sample, in my understanding it is a good process because when the sample is taken to the lab you get accurate results I: The second method? P1: The second method is use of cotton swab P8: The first method will be use of cotton swab, the second method is blood spot, the third method is clinical grading of TF and the last one is conjunctival photography …	if someone comes to my house and explain what brought him there I will ask him questions like how will I get my results after examination? If you take my photo how will I get my results? P9: I will agree, if he comes I will agree and I will collaborate and I will ask him questions as much as I want If he gives me clear explanation that the results will be accurate then I will agree my sample to b…	eye examination process is good and we wont go against it because living without knowing if you have a problem is not good.	now my eyes are in pain For people who are 18 to 60 years old it is even difficult to read SMS due to eye problems, most of us don’t see properly, this disease has affected us they said that I have trachoma. They said that I have a minor trachoma but I didn’t get any help nowadays most people are affected Large percent of people in the community have eye problems but the level of their problems d…	if it will come in a professional way we will agree with it, we won’t refuse it he/she should come from a well known place either from the government because a person may come and say that I will do this and this but in reality he/she was not sent by the known authority Since we are not specialists and if it has been verified by a specialist who have that knowledge and if it provides good results…
11 : FGD 7 TF status = TF<5% Gender = Men	Can catch disease early Will know results Can get treatment Leads to cure (have seen/familiar)	Fear of exam Fear that light causes eye damage (permanent) Not accurate (grading subjective, grader may be tired) Some people refuse Mistrust of team (getting money/exploiting participants)	No side effects	Camera may destory eyes	Most accurate method	Painful People will run away/refuse Fear Dangerous Unfamiliar Cotton may remain in eye If lots of people refuse, results won't be accurate for community Results will take a long time (self) Medical error may cause permanent damage	Only small pain Can detect disease before symptoms show More accurate Will get treatment (self)	Confusion that trachoma is an eye disease, not a blood disease (so you are testing for other diseases/lying) Might test for STIs or other diseases (incl. Covid) Children don't the pain Fear of pain Results will take a long time	I prefer camera method over clinical grading of TF, taking photo is better than clinical grading of TF P7: This examination of using a camera is much better because in clinical grading of TF method, P2: I will agree because the main aim is to identify eye problem especially trachoma but I will only agree if there won’t be any other method, if there are no methods like clinical grading of TF and c…	when you try to convince and educate people they collaborate. If the community will be sensitized, I think many people will show up, P1: I think information and sensitization will make people understand us because without sensitizing them well they will run away from us So first I will ask him/her to ensure my eye’s safety and he/she should educate me about this method, P5 Aaah honestly if someth…	P7: Since you are providing these services yourselves and since during service provision there are many clients and after attending to clients you leave for goo that gives us a difficult time because you are not coming time to time. There are people who were here the other day to conduct examination and some clients haven’t been examined so there should be follow up so that all people can be exam…	this disease is so common in our community, so we should accept alternative methods like this one so that those people with camera can come and examine us many people get problems of eye irritation but we don’t have time and money to go for examination, sometimes eye services are provided far so you may find a person suffering from eye problems but he/she just decide to buy medicines and put in t…	But by using a camera they will say that a photo was taken professionally while in using torch they will say it is not professional P7: Since he/she came to my house to do that activity then I cannot disappoint him; I will just tell him that you can examine me because I cannot refuse him while he came to my house. I must agree since he/she is a trained person and she/he has skills to use this met…
12 : FGD 9 TF status = TF<5% Gender = Men	Can get treatment (self) Will know results (self) Direct exam of eyelid (accurate) Will know results (community level) Leads to healthier community Professional Trust results No harm/side effects Catches disease early	Causes serious pain (long-lasting) Can cause blurry vision (long-lasting) Fear	Accurate Direct exam Will know results (community) Will know results (self) No pain/harm Easy to understand method	Can't get accurate results from a photo Less accurate Camera may destroy eyes Lack of trust in team, may mislead people (?) Will not get results/treatment on the spot	Professional Swab eye directly, results more accurate Cleans eye Easy to discover problem Will know if trachoma a problem in the community	If you only swab children you will not catch people with advanced disease, they won't get treatment Will only get community treatment, not personal results/treatment	Familiar High tech/expertise Will determine amount of trachoma in the community More accurate because results take time Community will get treatment if needed Will get results/treatment (self)	Results will take a long time (self) Doesn't target eye directly	P9: It seems like it has advantages because the person who is conducting examination, he/she doesn’t hurt a patient, maybe in flipping an eye. So, there is advantage because in flipping an eye a patient can get hurt but taking a photo direct, I think it is a better. P6: For what I seen this camera method is the best because many people are scared of a needle P1: I think it is the best method sinc…	if there are effects then we should be educated if examiners can investigate and give information on the effects and then they educate the community that this problem maybe is caused by eye hygiene or by certain bacteria which are in our environment, that may help us to prorect ourselves from this disease. P8: It is not like we are worried but education should be provided so that people can know …		large percent of community members have eye problems but they don’t know what is causing that problem. P7: Because most of people have problems especially eye problems nowadays large percent of people have eye problems. So, people will show up especially when the examination is about trachoma P: Since we have a problem then I will agree with all these researches, I won’t stop them, they must do it	P9: Since I was examined and I have received the results then I will trust the results for 100% because I have been examined by a trained person I: Why would you agree to participate? P7: Because they will be professional tests P5: I will participate because when an organization come to conduct this research that means the government approved the research so I will participate direct P6: I will a…
13 : FGD 10 TF status = TF<5% Gender = Women	Familiar	Causes serious pain (long-lasting) Causes tear shedding (long-lasting) Light causes effects Radiation effects eye nerves Radiation causes headache/mental problems Radiation destroys eyes Side-effects (temporary loss of vision/darkness) Fear	None given	Can't get accurate results from a photo Don't want photo sent somewhere else Photos may be mixed up	Will collect germs/provide relief Will get treatment (self) More Accurate Will get results (self)	Will scratch the eye Swab may dry before reaching the lab Will cause eye damage	Familiar Professional Not that painful Easy No effects May get treatment (self) Will get results No radiation More safe than other methods Accurate	None given	they will get more accurate results compared with that method of taking photo P: For what I see the first method is blood spot, the second one is cotton swab, that one of taking germs from an eye I: Why do you recommend it as a second method? P: Because they test the fluid which comes from an eye I: The third method? P: Clinical grading of TF I: The last method? P: That one of being photographed …	P7: I will participate in the examination but he should give me clear explanation P6: I think I will participate but I will ask him some questions so that he can give me explanation P3: I will agree to participate and I will ask him questions so that he can educate me P8: I will agree but he should make me understand P5: I will agree but first he should explain to me how this method is conducted …		even myself I have eye problems we are still suffering from eye problems, our eyes keeps on shading tears, we keep on wiping our eyes all the time, it is a problem P7: For what I see, eye problem is always there even before they came to grid us, our eyes had problems P1: I will agree since I am sick P5: I will agree to participate because I don’t have enough education concerning this method, so I…	P6: I will just agree but I know it has effects, when they start scratching my child’s eyes I know that there will be effects. I will just agree because I am supposed to do so but in reality I don’t agree with it
14 : FGD 12 TF status = TF<5% Gender = Women	Many people have been helped Will know results (self) No pain	Radiation may make problem worse, lost eyesight Electricity might affect the body	Will get results (self) Can send photo to be graded (witout having to go) Will get treatment (community)	Will take too long to get results (self) Not familiar with method Electricity may cause side effects	Has been approved/legitimate Sample direct from eye Accurate Will get results (self) Cotton will not cause harm	Causes serious pain	Easy Familiar Professional/high tech/experts have investigated it No effects No pain Will get results (self) Will get treatment (self) Will know community's eye health Test has been approved	Person taking blood may come from outside the community (?) Results will take a long time Causes pain	all the tests are the same, they provide results so I will agree so that to end this trachoma problem P3: I see that blood spot should be the first method because the examination process doesn’t cause pain and when a person go to take blood spot test he/she will be in good mood. The second method should be that of swabbing an eye by using cotton swab, the third method should the that one of using…	P5: It will be difficult because I don’t know that test has which effects since we are used of the test that we use everyday. So we must receive training first or they should announce it in news so that we can know if it has effects or not. If they will just come direct people will hesitate because some methods cause effects after a certain period of time P3: Aaah I will agree to participate depe…		even at my house so many times my children tell me that mom I don’t see clearly but that child is still young so how come he get that problem? this trachoma disease has spread, nowadays even children’s eyes have been affected nowadays many children don’t see clearly, when a child come back home he/she may tell you that mom, I don’t see at the blackboard clearly. I would want to know if my child i…	since they are trained people then they will help us P2: I see that this test has been approved by professionals so maybe it can be a good method P10: It has advantage because it has been approved P9: For what I see there is advantage, it is something that has been approved by the ministry, they tested it and brought it to us, so it has advantage, if it didn’t have advantage they wouldn’t bring i…	P3: Due to this I won’t agree to be examined because if in my community there is no this disease, there is no blindness problem I won’t agree to be examined because my community is safe, there is no blindness problem
15 : FGD 2 TF status = TF<5% Gender = Women	Will get results (self) Professional Direct exam	Light causes tear shedding Light causes loss of vision Not getting results/treatment	Can be graded by more than one person Accurate Will get results (self) Will get treatment (self) No side effects/harm	Results will take a long time Camera flash may cause side effects Won't get results (quote)	More accurate High tech, good for Tanzania to have lab Easy to understand Will get treatment (self)	Medical errors can happen and accidentally damage/hurt eye May cause damage Children will shake and be scared Fear that examiner will not be careful Difficult to get sample to lab May cause tear shedding/discomfort Will not get results	Easy Familiar "Real method" Accurate Will get treatment (self) No side effects Not scary	Results will take a long time (self)	: Now I want you to arrange the methods, as you said taking blood spot should be the first method, so which method should be the second in the list? Which method would you prefer? P3: Taking blood spot.. I: And after that method? Which other method would you prefer? P3: Conjunctival photography I: Another one? P3: That of using eye swabs.. P2: The first method is of taking blood spot, the second …	we are thankful because many people have started to understand and there is a good follow up and we will be good teachers I will be willing to provide this education to people who dont have this knowledge and those who are not willing. I will tell them the advantage of this exam they should be giving us education on what we are supposed to do so that to end this disease.			P: There are no disadvantages since they are specialists. P3: There is no disadvantage because if there were disadvatages they wouldnt have come to help us. That trained person should have enough knowledge but I will collaborate with them. P7: I will be willing because someone cannot come to examine me if he/she is not an expert on what what he/she is doing. P3: Personally I will be willing beca…
16 : FGD 8 TF status = TF<5% Gender = Women	Easy Can catch disease early Can get treatment immediately (self) Can lower infection (community) Can know health status (self) Familiar Get results on the spot	Scared of eye flipping Light causes dizziness Bacteria introduced from unclean hands of grader	Will get treatment Accurate Willg et results (self) Will get results (community) Familiar Get results on spot Will get treatment quickly	Results will take a long time (self) Did not get results	More professional Accurate Will know results (self) Helps prevent trachoma in community Can ID other diseases as well	Results may take a long time May not get results May cause side effects Fear examiner will make a mistake and damage eye Cotton particles may remain and cause pain Fear of something inserted in the eye	Accurate Can catch disease before symptoms show More accurate than other methods Will get results (self)	Scared of being tested for HIV, other diseases Results will take a long time (self)	P1: In our community the most preferred method is clinical grading of TF, that method doesn’t have many challenges and people prefer it so much also you get the results on spot unlike blood spot method where the sample is taken to the lab and they bring the results later P4: Flipping an eye, the second method is camera but blood spot method has challenges because we are not used to that method an…	before I agree first I will ask for explanation. He/she should explain first, we should understand each other first then I will agree first I will want to ask him/her questions so that he/she can explain, if I understand I will agree but if I don’t understand well, I may refuse P7: First I will ask him/her questions like how is he/she going to do it? Because he/she may affect my child, he/she may…	after taking that photo they said they will bring back the results, I was not given medicine or results, I left with nothing but my eye was flipped and my photo was taken P4: My opinion is that if they are photographing us then they should not take long time to bring the results back so that if I have trachoma problem I can be treated.	P10: Yes, I would like to participate because when I participate it will help to eliminate trachoma in the community in many families there are eye problems P7: It helps the community to get rid of trachoma disease because when they examine you and give you medicines you will be cured sometimes I cook by using firewood and there is smoke and the smoke affect eyes, dirty keeps on coming out from m…	I will agree because he/she is a trained person P9: Me and my family we will participate in all these methods because they are professional methods
2 : FGD 16 TF status = TF>=5% Gender = Men	Examination can catch disease early.	Examiners might not be professionals Electronic equipment might have side effects/be unsafe	None given	Side effects if photographer not trained Camera flash may harm eyes Mobile phone not advanced enough	Accurate	Equipment may not be safe Fear it's not safe May be dangerous	Accurate Will get results/treatment Community will get treatment Easy Familiar	Can transmit diseases through shared needles Community sensitization will be needed	R9: If the process of taking sample exist, then it is safer than eye swab process. I think people will respond more on this than other processes. R8: The best process is taking blood spot because it is easy, moreover we are familiar with the process. When we go hospital often the sample is taken through this process. Majority have experienced it contrary to taking picture the eyelid. R9: I think …	R6: We will participate if education will be provided to ensure everyone is aware about the exercise. If education (community mobilization and sensitization) will be given, many people will participate. R8: We will participate when we are assured of our safety, that there will be no side effects caused by equipment used on examination process. R9: Yes I will allow them to participate but as I sai…		one of my two eyes is blind,	R8: We shall participate if they have permission which shows he/she is an expert on these issues and if we will get education to convince and inform us on the benefit of participating on the examination process. He used his mobile phone to take photos and we were not happy because he is not a health expert R8: If I will be well convinced by expertise then I will be competent to convince others to…
3 : FGD 3 TF status = TF>=5% Gender = Men	Able to get results/treatment Test is advanced Test is safe/no side effects Get results on the spot Test is familiar Test is accurate Test is not painful	Can lead to bacteria entering the eye Takes many hours (to grade community?)	Accurate Photo examined by trained person Results come back quickly (electronic) May be examined by someone outside of country More advanced Camera can see disease better No harm Familiar (imaging) Will get results (self) No pain	Results will take a long time Expensive Radiation may cause effects Challenge in availability of equipment Errors may occur Not as accurate as lab-based methods	Professional Accurate	Causes more pain than other methods "Eye is very nervous", difficult to get sample Cotton particles may remain, harm eyes Fear Dangerous May scratch eyes Results will take a long time (self) Sample may dry before reaching lab Equipment may not be safe May cause permanent damage/vision loss	Familiar Accurate Easy Get results quickly Will get results (self)	Fear that HIV test will be conducted Results will take a long time May not be accurate for trachoma if you have other diseases Fear that if you have HIV, results will be shared with community Might not be accurate, how can trachoma be in the blood? Children may scream and cry Children will be afraid of the finger prick	In my opinion both methods clinical grading of TF and conjunctival photography are fine but when it is discovered that a patient has a certain problem then information shoud come back quickly so that the patient can get treatment P1: I would prefer clinical grading of TF method to be the first method then the second method to be conjunctival photography, the third method should be blood spot and …	P1: I think the use of blood spot is the best method but on that testing day people should be informed clearly that we are taking blood spot for the aim of conducting trachoma exam, by doing that there won’t be any effect P4: But I would like to know, when you come to examine me by taking blood sample then you should explain to us that we want to conduct trachoma exam by taking blood spot, they s…		in my village three people were discovered with trachoma even my child was discovered with trachoma P4: Personally I have been suffering from this disease, sometimes I feel serious pain in my eye and when I go outside tears start coming out of my eyes but I have been using trachoma medicines, when I use medicine I get a relief but this disease has been bothering me so much When I use trachoma pil…	P8: I would like to differ with my fellow participant who talked about radiation because when they design equipment for certain test they design it with its own system and that system won’t cause effects to the patient P4: I will be ready if that person is a verified trained photographer P6: As for me the best mothods are conjunctival photography and blood spot because when a specialist conducts …
4 : FGD 5 TF status = TF>=5% Gender = Men	Test is accurate Able to get results/treatment	Light may cause side effects	High tech Accurate Can take time to investigate Camera can capture everything/zoom Can see clearly what's in the eye Will get results (self) Will get treatment (self) Familiar (imaging) Will get results quickly	None given	None given	Painful Children will cry Swab may damage eye if child shaking Serious pain May cause permanent damage to eyes Will be difficult to get sample because eyes close automatically	Can diagnose other diseases Accurate Familiar Fast Will get treatment (self) No problem or side effects Just a small amount of pain Professional	None given	P8: So, for what I see this test is good as well as clinical grading of TF method, I support them P5: For what I see this test is very good because taking blood sample from a finger it is just like clinical grading of TF, they match, for what I see these tests are very good P2: In my opinion the first method should be clinical grading of TF, the second method should be conjunctival photography, t…			our lives are already been attacked with this problem, the problem is there and it is continuous so there is a need to conduct more research concerning this issue. I agree that these tests should continue during the tests they discovered that I have trachoma and I was treated and for now at least my eyes are not shading tears so much. P5: In my opinion, I support this trachoma issue so that you c…
5 : FGD 14 TF status = TF>=5% Gender = Women	Examination can catch disease early. Test is accurate Leads to treatment (self) Leads to reduction of infection (community)	None given	Accurate	None given	Can catch disease early Will get treatment	None given	Can diagnose other diseases Harmless	General dislike of blood testing (Maasai) Maasai are afraid Results may not be communicated well/sensitively	Participant # 6: This is good. It is better than the previous method of just everting the eyelid and examine with magnification. Do you think all methods are good and safe? Multiple responses: Yes # 10: I prefer the blood spot because it shows many illnesses. # 5: Blood spot # 7: I like all of them especially blood spot	Participant # 1: I think if the government woollike to do such activity, a whole community should be informed.		Participant # 1: We have many people with eye illnesses. I personally have a problem with one of my eyes, it is clouded.
6 : FGD 15 TF status = TF>=5% Gender = Women	Examination can catch disease early Professional No harm	Disturbs the eye Side effects (temporary: tears, blurry vision)	Accurate Will get results (self) Will get treatment (self) Easy Saves money Will reduce disease burden (community)	Results may take a long time Disturbs the eye May cause temporary side effects (tear shedding/blurry vision)	Easy Accurate Can reach many people in short time Will get results (self)	Temporary pain, tear shedding Won't get results Disturbs the eye Temporary blurry vision	Low pain Can diagnose other diseases Will get treatment (self) Can determine disease burden (self) Examines current and previous conditions Easy for children	None given	R6: I like blood sample R8: I like blood sample process R7: All examination processes are for our benefits because all can cure the disease. R9: I like two processes, Conjunctival photography and blood sample. R4: I don’t think if there is difference among the four processes and to me all are the same because they can decide to use any process among the four to examine the disease and being exami…		R9: It will disadvantage if they will take samples then disappear leaving us with pain. When samples are taken, they are supposed to give back results and treatment.	R3: My child suffered from eyes, R9: My husband eyes were itching, he suffered a lot, this disease is available in our village. It is important for us to be reached I don’t know why my eyes drop tears. communities which have eye problem like ours. people are suffering from eyes this problem has to be eliminated in our village. we need services due to the existing condition in our area Not only ol…	R10: It is a clinical examination conducted by doctors, I don’t see any harm doing that. R10: I won’t accept if that person is not the health provider or community health worker or if not from trachoma team or people that you know because not everyone is a doctor. I: what if expertise from KCMC will come, the ones you said are coming to this village or government or an institution which has appro…
7 : FGD 4 TF status = TF>=5% Gender = Women	Not painful Quick and easy Accurate No harm/side effects Results quick/on the spot Familiar	Painful Fear to be examined	No pain Accurate	Results may take a long time Treatment provided later (not on the spot)	Will get treatment (self) Professional Accurate	Painful Fear People will run away Dangerous Might cause pain Unfamiliar	No pain Will get results (self) Familiar No effects Safe	Fear that HIV test will be conducted	P1: I will participate because you just come to my house for trachoma exam and not anything else, I will test but if there would have been any other methods I would test using the other methods but if there are no any other methods I will just use the methods available I: So, you are willing to participate in any method for trachoma exam? P6: Yes P: I am only not ready to be examined using an eye…	P8: What I see in this exam, maybe they should have provided a seminar because even if I say that I need to be tested using clinical griding of TF, I still don’t know about its advantage and disadvantage. Maybe we should be given a seminar so that they can explain concerning the issue of advantage and disadvantage P6: I will be ready if a person who take tests will convince me that this method is…		four people were discovered with trachoma P2: Me and my family we will be ready because I am one of trachoma victims, I have been suffering. So I am ready	So I would like to get explanation if there are advantages or disadvantages, that is what I would like to know P2: I am ready to participate in all methods because a person who will come to take tests is an expert and he/she knows which method is not appropriate, so I will be ready
8 : FGD 6 TF status = TF>=5% Gender = Women	Not painful Get results/know disease status Accurate Able to get treatment (self)	None given	Will get results (self) Easy/no side effects	May harm eye/cause pain Camera may kill eyes/destroy eyes May cause harm from eye flippng	Will get treatment Accurate	Will scratch the eye Will destory eye Will be left with a wound Pain May cause loss of sight	No pain Will get results Familiar Just take small amount of blood Will get treatment (self) No effects	None given	P1: In my opinion I only see blood spot method P7: Even me I see blood spot is a good method because I have used it I: Thank you, so that is the first method, which one is the second method? P7: The second method is that of cleaning eyes I: Cleaning eyes by using which method? P7: By using photo I: Thank you, number 3? P7: Number 3 is cotton swab method I: Number 4? P7: Clinical grading of TF met…	P8: My opinion, I am asking that if it is possible the whole hamlet members should receive this seminar and questions, you can come back another time to provide seminar so that we can all understand		P10: Yes, there is advantage because some people were being operated but they don’t recover, they remain blind
9 : FGD 1 TF status = TF<5% Gender = Men	Accurate Can identify disease Can know results (self) Familiar Decreased problem in the community	Light causes pain Light too strong Didn't get results Side effects: tears (a week or longer) Mistrust (fear that teams will bring disease/"destroy something") Produces strong radiations	Will get treatment (community) Direct exam Won't cause side effects (tear shedding) Accurate No pain Will be graded by more trained people Will get results (self)	Will not get results back, waste of time May mix up photos Results may take a long time (self) Camera may affect eyes	Will get results (self) Professional Accurate Can differentiate infection from sand Advanced test Approved by authorities/legitimate	Might mix tests up May be painful May scratch/destroy eye	Test more advanced Accurate Will get results (self) Professional Easy for children No effects Easy	Fear of HIV test being conducted Preference for blood tests at hospital, not home Fear of being tricked Adults may not like it Results may take a long time	P1: As for me I will agree to participate in all of the methods. They differ but all methods are good. P5: Personally, I see that there are two good methods here, clinical grading of TF and blood spot. all methods are good, if they would say that I have to choose two or three methods I would choose conjunctival photography, blood spot and cotton swab. P6: In my opinion, if you ask us to choose th…	maybe in the future they should conduct research concerning that light the problem is poor understanding among community members concerning trachoma treatment. They think the treatment destroy their eyes! So, I think there are good results but more education should be provided in the community we are thankful because we see the benefits at least for fifty percent because many people refuse and ma…		When we look at past years before trachoma vaccine came and before they started conducting trachoma examination there were many blindness cases and eye problems When you go to tell people to be examined some of them refuse and some of them agree and they agree because they think their eyes have problems. Research should be conducted time to time so that we can reach the goal, if it is not ending …	I think other methods are too professional for us laymen to understand but I think they are helpful, we cannot refuse them, you are professional who can know which is the best method and us as community members in need of help we cannot refuse, if they will say that is a good method then there is no problem. P6: We have never seen it for us to know if it has advantage or disadvantage! You are the…
