## Supplementary material for "Acceptability and feasibility of tests for infection, serological testing and photography to define need for interventions against trachoma": Table 2

### Sheet: summary table for journal
	Survey item		3-way scale
Strength or barrier (for sorting)			Total respon-dents	Strongly agree or agree n (%)	Neither agree nor disagree n (%)	Strongly disagree or disagree n (%)
	Field grading of TF
Strength	Strength	TF grading is recommended by the World Health Organization for diagnosing trachoma in communities.	81	79 (98)	1 (1)	1 (1)
Strength		TF grading is a familiar method.	81	71 (88)	6 (7)	4 (5)
Strength		TF grading is acceptable to communities.	81	69 (85)	8 (10)	4 (5)
Strength		TF grading is harmless/does not cause side effects.	81	66 (81)	8 (10)	7 (9)
Strength		TF grading provides results on the spot.	81	66 (81)	9 (11)	6 (7)
Strength		TF grading is accurate.	79	42 (53)	18 (23)	19 (24)
Barrier	Barrier	TF grading is subjective and prone to human error.	81	65 (80)	5 (6)	11 (14)
Barrier		TF grading is not as sensitive or specific as other methods.	81	50 (62)	15 (19)	16 (20)
Barrier		Everting the eyes of children can be difficult.	80	49 (61)	15 (19)	16 (20)
	Conjunctival photography
Strength	Strength	Multiple graders can grade the same photo, which will increase accuracy and help determine the status of "edge cases."	73	61 (84)	5 (7)	7 (10)
Strength		Increased costs of conjunctival photography will be less than those for eye swabs or blood spots.	73	41 (56)	26 (36)	6 (8)
Strength		The potential to use Artificial Intelligence to grade photos will provide more accurate results than field grading of TF.	71	34 (48)	30 (42)	7 (10)
Strength		The photo can be used to determine the presence or absence of other eye diseases.	73	30 (41)	25 (34)	18 (25)
Strength		Conjunctival photography is easy to implement.	72	29 (40)	21 (29)	22 (31)
Strength		Grading the photo away from the field will reduce field time compared to TF grading.	73	24 (33)	23 (32)	26 (36)
Strength		Conjunctival photography is more accurate than field grading of TF.	73	21 (29)	33 (45)	19 (26)
Strength		Conjunctival photography is more sensitive than field grading of TF.	72	18 (25)	35 (49)	19 (26)
Barrier	Barrier	Increased costs compared to TF grading due to need for camera equipment.	72	43 (60)	19 (26)	10 (14)
Barrier		Increased costs compared to TF grading due to increased personnel training/time needed.	72	41 (57)	14 (19)	17 (24)
Barrier		Community participation may be low if participants do not receive individual results.	71	39 (55)	16 (23)	16 (23)
Barrier		Community participation may be low due to fear/mistrust of having photo taken.	72	38 (53)	15 (21)	19 (26)
Barrier		Conjunctival photography grading is subjective and prone to human error.	72	36 (50)	21 (29)	15 (21)
Barrier		Community participation may be low due to fear of side effects due to photo flash.	72	27 (38)	18 (25)	27 (38)
Barrier		Conjunctival photography is perceived as less accurate compared to other methods.	73	18 (25)	38 (52)	17 (23)
Infection testing
Strength	Strength	Infection testing can detect pre-symptomatic trachoma.	68	55 (81)	9 (13)	4 (6)
Strength		Eye swabs can be tested for multiple pathogens/diseases.	70	55 (79)	11 (16)	4 (6)
Strength		Infection testing is more accurate than field grading of TF at identifying trachoma.	70	54 (77)	8 (11)	8 (11)
Strength		Infection testing is more accurate than other methods at identifying trachoma.	70	52 (74)	11 (16)	7 (10)
Strength		Eye swabs/infection testing are acceptable to communities as long as education is provided.	69	51 (74)	14 (20)	4 (6)
Strength		Eye swabs have a low chance of causing side effects.	70	51 (73)	14 (20)	5 (7)
Barrier	Barrier	Extra work needed to plan for logistics of field collection and sample processing.	71	68 (96)	1 (1)	2 (3)
Barrier		Desire for samples to be tested by nearest lab may be a challenge.	71	63 (89)	4 (6)	4 (6)
Barrier		Increased costs compared to TF grading due to storage of samples.	71	62 (87)	3 (4)	6 (8)
Barrier		Increased costs compared to TF grading due to equipment needed.	71	62 (87)	5 (7)	4 (6)
Barrier		Requirement for cold chain a challenge due to need for stable electricity.	70	61 (87)	4 (6)	5 (7)
Barrier		Increased costs compared to TF grading due to increased personnel training/time needed.	70	48 (69)	10 (14)	12 (17)
Barrier		Poorly trained personnel might cause damage to eyes of participants.	71	40 (56)	15 (21)	16 (23)
Barrier		Community participation may be low if participants do not receive individual results.	70	36 (51)	19 (27)	15 (21)
Barrier		Community participation may be low due to fear of sample collection process or side effects.	70	34 (49)	15 (21)	21 (30)
Barrier		Infection testing may be less accurate than TF grading due to time between collection and testing.	71	18 (25)	12 (17)	41 (58)
Serology
Strength	Strength	Blood spots (for other diseases) are familiar to health systems.	66	51 (77)	11 (17)	4 (6)
Strength		Blood spots are easy to collect.	66	47 (71)	11 (17)	8 (12)
Strength		Blood spots are easier to transport and store than eye swabs.	64	42 (66)	13 (20)	9 (14)
Strength		Blood spots (for other diseases) are familiar and acceptable to community members.	66	39 (59)	14 (21)	13 (20)
Strength		Serological testing is more accurate than TF grading at identifying trachoma.	66	29 (44)	17 (26)	20 (30)
Strength		Serological testing is fast.	65	26 (40)	16 (25)	23 (35)
Strength		Serological testing can detect pre-symptomatic trachoma.	66	21 (32)	19 (29)	26 (39)
Barrier	Barrier	Extra work needed to plan for logistics of field collection and sample processing.	66	58 (88)	4 (6)	4 (6)
Barrier		Increased costs compared to TF grading due to equipment needed.	66	55 (83)	8 (12)	3 (5)
Barrier		Lack of current lab capacity.	65	52 (80)	9 (14)	4 (6)
Barrier		Increased costs compared to TF grading due to increased personnel training/time needed.	66	45 (68)	10 (15)	11 (17)
Barrier		Increased costs due to storage of samples.	65	41 (63)	11 (17)	13 (20)
Barrier		Increased danger of working with blood/risk of medical errors, compared to other diagnostics.	66	38 (58)	15 (23)	13 (20)
Barrier		Field conditions challenging, samples may be destroyed in the field.	66	35 (53)	22 (33)	9 (14)
Barrier		Community participation may be low due to misunderstanding or mistrust of test purpose.	66	35 (53)	16 (24)	15 (23)
Barrier		Community participation may be low if participants do not receive individual results.	64	31 (48)	13 (20)	20 (31)
Barrier		Community participation may be low due to fear of finger pricking.	66	28 (42)	16 (24)	22 (33)
